# Phenomic environment-wide association study (PheEWAS) models complexity in the exposome

**DOI:** 10.1101/2025.06.13.25329592

**Authors:** Nicole E. Palmiero, Tomás González Zarzar, Kristin Passero, Jiayan Zhou, Dana C. Crawford, Molly A. Hall

**Affiliations:** Department of Genetics, Perelman School of Medicine, University of Pennsylvania, Philadelphia, PA, USA; Neurology Department, School of Medicine, Pontificia Universidad Católica de Chile, Santiago, Chile; Institute for Biological and Medical Engineering, Pontificia Universidad Católica de Chile, Santiago, Chile; Virginia Institute of Psychiatric and Behavioral Genetics, Virginia Commonwealth University, Richmond, VA, USA; Department of Medicine, Division of Cardiovascular Medicine, Stanford University School of Medicine, Stanford, CA, USA; Departments of Population and Quantitative Health Sciences, and Genetics and Genome Sciences, Cleveland Institute for Computational Biology, Case Western Reserve University (CWRU), Cleveland, OH, USA

**Author notes:** Please contact Molly A. Hall at for requests of correspondence and materials.

## Abstract

Phenome-wide association studies (PheWAS) have successfully identified genomic-based interrelationships between phenotypes but seldom consider environmental exposures. Here, in a phenomic environment-wide association study (PheEWAS), we interrogated relationships between 326 exposures and 55 phenotypes for ∼19,000 participants of the National Health and Nutrition Examination Survey (NHANES). Linear regression models adjusted for age, sex, socioeconomic status, BMI, race/ethnicity, and survey year identified and replicated 106 significant exposure–phenotype associations after Bonferroni correction. The top association was for alpha-tocopherol (vitamin E) with triglycerides (Discovery p = 1.16 × 10⁻¹¹; Replication p = 8.05 × 10⁻¹³). The exposure retinol (vitamin A) had the largest number of individual replicating associations (14 phenotypes including total calcium, iron-binding capacity, ferritin, albumin, transferrin saturation, creatinine, gamma-glutamyl transferase, triglycerides, uric acid, alkaline phosphatase, hemoglobin, and blood urea nitrogen). The phenotype with the greatest number of exposure associations was homocysteine (associated with thiamine; alpha- and gamma-tocopherol; dietary fiber, protein, and potassium; riboflavin; cotinine; folate; phosphorus; cadmium; iron intake; supplement count; and niacin). A race/ethnicity-stratified analysis revealed 11 unique population-specific associations. Our findings demonstrate PheEWAS a method to provide new details on the complexity of the exposome at the level of the phenome
