## Supplementary Tables S1-S2 for "Phenomic environment-wide association study (PheEWAS) models complexity in the exposome"

Table S1
Exposure	Phenotype	Exposure Cateogory	Variable Type	Discovery Raw Pvalue	Discovery Bonferroni pvalue	Discovery FDR	Discovery N	Discovery Beta	Replication Raw pvalue	Replication Bonferroni pvalue	Replication FDR	Replication N	Replication Beta
Retinol (Vitamin A) (ug/dL)	Albumin (g/dL)	nutrients	continuous	1.66239E-10	0.000002977	1.73221E-07	8566	0.193517658	9.76888E-11	1.87465E-07	5.20736E-09	9225	0.159155495
taking_birth_control	Albumin (g/dL)	pharmaceutical	binary	6.74334E-07	0.012075982	8.05065E-05	1345	-0.430952055	2.38365E-08	4.57422E-05	4.86619E-07	1476	-0.595021052
Potassium (mg)	Albumin, urine (ug/mL)	food component recall	continuous	5.47448E-07	0.0098037	7.15599E-05	8598	-0.092173798	2.22319E-07	0.000426631	2.94228E-06	9255	-0.107121657
Protein (gm)	Albumin, urine (ug/mL)	food component recall	continuous	2.69118E-06	0.048193649	0.000236278	8598	-0.087223694	1.69261E-05	0.032481243	0.000117453	9255	-0.07936916
Thallium, urine (ng/mL)	Albumin, urine (ug/mL)	heavy metals	continuous	1.62946E-06	0.029180308	0.00016486	2833	0.297966313	2.02412E-10	3.88428E-07	8.82791E-09	3227	0.322204557
Cadmium (ug/L)	Alkaline phosphotase (U/L)	heavy metals	continuous	6.71122E-07	0.01201845	8.05065E-05	8571	0.0973504	6.00803E-06	0.011529411	4.78399E-05	9269	0.062672944
Cotinine (ng/mL)	Alkaline phosphotase (U/L)	cotinine	continuous	3.40725E-09	0.000061017	1.52889E-06	8459	0.102272794	4.98608E-07	0.000956828	5.6617E-06	9271	0.079685861
gamma-tocopherol (Vitamin E) (ug/dL)	Alkaline phosphotase (U/L)	nutrients	continuous	1.68805E-08	0.000302296	4.25769E-06	8037	0.137439681	1.27647E-08	2.44954E-05	2.91612E-07	9198	0.107230625
Retinol (Vitamin A) (ug/dL)	Alkaline phosphotase (U/L)	nutrients	continuous	2.45512E-07	0.004396624	3.66385E-05	8566	-0.082937943	9.42952E-08	0.000180953	1.47116E-06	9225	-0.096612981
Caffeine (mg)	Bilirubin, total (mg/dL)	food component recall	continuous	6.62292E-07	0.011860324	8.01373E-05	8271	-0.063863189	1.65014E-05	0.031666203	0.00011557	8904	-0.059802652
Cotinine (ng/mL)	Bilirubin, total (mg/dL)	cotinine	continuous	1.28717E-06	0.02305061	0.000138859	8458	-0.114193041	1.3658E-06	0.002620961	1.34408E-05	9266	-0.091285137
Does anyone smoke in home?	Bilirubin, total (mg/dL)	smoking family	binary	2.40087E-06	0.042994718	0.000220053	8573	-0.225962803	1.97796E-08	3.79571E-05	4.21746E-07	9270	-0.236055972
Cadmium (ug/L)	Blood urea nitrogen (mg/dL)	heavy metals	continuous	1.44965E-06	0.02596038	0.000154526	8571	-0.089873582	5.42997E-07	0.001042012	6.0535E-06	9269	-0.087316526
Cotinine (ng/mL)	Blood urea nitrogen (mg/dL)	cotinine	continuous	3.41498E-09	6.11554E-05	1.52889E-06	8459	-0.122225635	3.12137E-11	5.9899E-08	2.06548E-09	9271	-0.120981979
Do you now smoke cigarettes...	Blood urea nitrogen (mg/dL)	smoking behavior	categorical	2.73345E-07	0.004895068	3.98178E-05	3689		1.01432E-06	0.00194649	1.03537E-05	5773
Does anyone smoke in home?	Blood urea nitrogen (mg/dL)	smoking family	binary	7.44719E-07	0.01333642	8.66001E-05	8574	-0.215506937	6.49785E-10	1.24694E-06	2.18761E-08	9275	-0.250087651
Phosphorus (mg)	Blood urea nitrogen (mg/dL)	food component recall	continuous	2.2736E-06	0.040715576	0.00021206	8272	0.085443675	3.69188E-07	0.000708471	0.000004484	8908	0.104025779
Protein (gm)	Blood urea nitrogen (mg/dL)	food component recall	continuous	1.4527E-08	0.00026015	3.88284E-06	8272	0.133183501	4.23423E-10	8.12548E-07	1.53311E-08	8908	0.157836557
Retinol (Vitamin A) (ug/dL)	Blood urea nitrogen (mg/dL)	nutrients	continuous	8.04389E-12	1.4405E-07	1.4405E-08	8566	0.245324134	5.47106E-13	1.0499E-09	1.0499E-10	9225	0.237420293
Cotinine (ng/mL)	C-reactive protein(mg/dL)	cotinine	continuous	5.80409E-07	0.010393966	7.37848E-05	8481	0.099322519	2.93753E-06	0.005637125	2.64654E-05	9318	0.080369352
Dietary fiber (gm)	C-reactive protein(mg/dL)	food component recall	continuous	1.50181E-06	0.026894441	0.000155774	8320	-0.068156841	3.27403E-06	0.006282873	2.88205E-05	8968	-0.098983996
gamma-tocopherol (Vitamin E) (ug/dL)	C-reactive protein(mg/dL)	nutrients	continuous	4.3815E-08	0.00078464	9.43371E-06	8068	0.097529473	2.46361E-07	0.000472768	3.21611E-06	9216	0.101710848
taking_birth_control	C-reactive protein(mg/dL)	pharmaceutical	binary	1.04026E-11	1.8629E-07	1.59917E-08	1351	0.793767084	2.18729E-11	4.19741E-08	1.61439E-09	1488	0.824387584
Retinol (Vitamin A) (ug/dL)	Calcium, total (mg/dL)	nutrients	continuous	3.74804E-09	6.71199E-05	1.63707E-06	8566	0.224406884	7.00117E-12	1.34353E-08	7.77431E-10	9225	0.201240437
alpha-tocopherol (Vitamin E) (ug/dL)	Chloride (mmol/L)	nutrients	continuous	1.88145E-06	0.033693009	0.000185126	8532	-0.095178793	9.64635E-08	0.000185114	1.47829E-06	9225	-0.130742237
Retinol (Vitamin A) (ug/dL)	Creatinine (mg/dL)	nutrients	continuous	1.74111E-10	3.11798E-06	1.73221E-07	8566	0.25201891	2.89371E-13	5.55303E-10	6.71837E-11	9225	0.229437841
Molybdenum, urine (ng/mL)	Creatinine, urine (mg/dL)	heavy metals	continuous	9.3257E-08	0.001670046	1.67682E-05	2766	0.440168158	1.43882E-05	0.027610971	0.000103026	3227	0.450944592
Thallium, urine (ng/mL)	Creatinine, urine (mg/dL)	heavy metals	continuous	7.48855E-08	0.00134105	1.44199E-05	2832	0.601473255	1.55183E-10	2.97796E-07	7.64262E-09	3227	0.60684812
days drink in year	Direct HDL-Cholesterol (mg/dL)	alcohol use	continuous	5.70209E-12	1.02113E-07	1.13459E-08	4772	0.227897288	3.03639E-08	5.82683E-05	5.94574E-07	5011	0.182331382
gamma-tocopherol (Vitamin E) (ug/dL)	Direct HDL-Cholesterol (mg/dL)	nutrients	continuous	7.73284E-08	0.001384797	1.45768E-05	8031	-0.111440393	4.1833E-06	0.008027745	3.50557E-05	9215	-0.10162331
Cotinine (ng/mL)	Eosinophils number	cotinine	continuous	2.4683E-06	0.044202258	0.000223781	8432	0.065778792	2.61344E-07	0.000501519	3.3659E-06	9259	0.083496587
Retinol (Vitamin A) (ug/dL)	Ferritin (ng/mL)	nutrients	continuous	2.79077E-09	4.99771E-05	1.31519E-06	8600	0.142794355	8.41686E-11	1.61519E-07	4.61484E-09	2860	0.281457846
Cadmium (ug/L)	GGT (U/L)	heavy metals	continuous	2.53637E-06	0.045421332	0.000227107	8571	0.10673348	1.05897E-05	0.02032155	7.90722E-05	9267	0.086495351
days drink in year	GGT (U/L)	alcohol use	continuous	9.30549E-09	0.000166643	2.92356E-06	4779	0.176918089	1.84749E-07	0.000354532	2.53237E-06	4997	0.168799533
Does anyone smoke in home?	GGT (U/L)	smoking family	binary	9.28339E-08	0.00166247	1.67682E-05	8574	0.271128522	4.36644E-07	0.000837921	5.04936E-06	9273	0.209733892
drink per day	GGT (U/L)	alcohol use	continuous	4.85757E-08	0.000869894	0.000010115	4775	0.145585915	1.88152E-05	0.036106299	0.000124935	5002	0.143507726
Retinol (Vitamin A) (ug/dL)	GGT (U/L)	nutrients	continuous	6.90927E-09	0.000123731	2.54245E-06	8566	0.17768269	1.37052E-12	2.63003E-09	2.19169E-10	9223	0.189604164
gamma-tocopherol (Vitamin E) (ug/dL)	Glucose, plasma (mg/dL)	nutrients	continuous	8.74862E-07	0.015667021	9.85347E-05	3964	0.168158709	2.62079E-06	0.005029292	2.40636E-05	4441	0.136512819
gamma-tocopherol (Vitamin E) (ug/dL)	Glycohemoglobin (%)	nutrients	continuous	3.42051E-08	0.000612545	7.65681E-06	8066	0.177623671	1.26418E-06	0.002425954	1.25697E-05	9198	0.128544817
Cadmium (ug/L)	Hematocrit (%)	heavy metals	continuous	2.22694E-09	0.00003988	1.17294E-06	8712	0.117824793	2.92698E-11	5.61687E-08	2.00602E-09	9389	0.129487456
Cotinine (ng/mL)	Hematocrit (%)	cotinine	continuous	2.44864E-08	0.000438502	5.76922E-06	8476	0.101108042	2.37569E-11	4.55895E-08	1.6885E-09	9307	0.109582756
Current Cigarette Smoker?	Hematocrit (%)	smoking behavior	binary	8.26958E-10	1.48092E-05	5.92367E-07	3741	0.299239549	1.7122E-07	0.000328572	2.38096E-06	5847	0.207452576
Do you now smoke cigarettes...	Hematocrit (%)	smoking behavior	categorical	5.60222E-09	0.000100325	2.2801E-06	3741		6.36754E-08	0.000122193	1.09101E-06	5847
Does anyone smoke in home?	Hematocrit (%)	smoking family	binary	5.57299E-07	0.009980107	7.23196E-05	8717	0.211026222	7.84715E-08	0.000150587	1.25489E-06	9402	0.227650684
Cadmium (ug/L)	Hemoglobin (g/dL)	heavy metals	continuous	1.2316E-09	2.20556E-05	7.7809E-07	8712	0.125237283	7.81428E-12	1.49956E-08	7.77431E-10	9389	0.134407843
Cotinine (ng/mL)	Hemoglobin (g/dL)	cotinine	continuous	1.76407E-08	0.000315909	4.38762E-06	8476	0.109687449	8.03903E-12	1.54269E-08	7.77431E-10	9307	0.118057182
Current Cigarette Smoker?	Hemoglobin (g/dL)	smoking behavior	binary	1.26003E-09	2.25646E-05	7.7809E-07	3741	0.312973366	1.56298E-07	0.000299935	2.18931E-06	5847	0.211084201
Do you now smoke cigarettes...	Hemoglobin (g/dL)	smoking behavior	categorical	4.66207E-09	8.34884E-05	1.94159E-06	3741		1.71697E-08	3.29487E-05	3.74417E-07	5847
Retinol (Vitamin A) (ug/dL)	Hemoglobin (g/dL)	nutrients	continuous	2.48062E-08	0.00044423	5.76922E-06	8597	0.096211682	7.39073E-06	0.014182804	5.71887E-05	9232	0.087061199
Cadmium (ug/L)	Homocysteine (umol/L)	heavy metals	continuous	2.30794E-06	0.041330539	0.000214148	8687	0.082353478	2.71503E-07	0.000521014	3.47343E-06	8872	0.097273139
Cotinine (ng/mL)	Homocysteine (umol/L)	cotinine	continuous	1.51623E-07	0.002715271	2.46843E-05	8467	0.078592434	4.22463E-11	8.10706E-08	2.70235E-09	8819	0.107227836
Dietary fiber (gm)	Homocysteine (umol/L)	food component recall	continuous	1.21751E-08	0.000218031	3.51664E-06	8381	-0.083758128	2.88133E-07	0.000552928	3.61391E-06	8518	-0.121191653
Folate, RBC (ng/mL RBC)	Homocysteine (umol/L)	nutrients	continuous	1.74028E-07	0.0031165	2.73377E-05	8677	-0.154223821	1.32101E-11	2.53502E-08	1.05626E-09	8817	-0.172978947
gamma-tocopherol (Vitamin E) (ug/dL)	Homocysteine (umol/L)	nutrients	continuous	5.07063E-08	0.000908049	1.03187E-05	8054	0.101619474	1.16154E-07	0.000222899	1.70152E-06	8725	0.089421456
Iron (mg)	Homocysteine (umol/L)	food component recall	continuous	5.87357E-09	0.000105184	2.33742E-06	8381	-0.112687097	3.20188E-08	6.14442E-05	6.20648E-07	8518	-0.133105499
Niacin (mg)	Homocysteine (umol/L)	food component recall	continuous	2.14735E-07	0.003845477	3.25888E-05	8381	-0.088150941	8.94574E-07	0.001716687	9.3808E-06	8518	-0.099054538
Phosphorus (mg)	Homocysteine (umol/L)	food component recall	continuous	6.07392E-07	0.01087717	7.55359E-05	8381	-0.088260826	6.46098E-07	0.001239862	7.12564E-06	8518	-0.107717891
Potassium (mg)	Homocysteine (umol/L)	food component recall	continuous	9.52261E-07	0.017053083	0.000106582	8381	-0.069269065	3.06404E-07	0.00058799	3.81811E-06	8518	-0.10195591
Protein (gm)	Homocysteine (umol/L)	food component recall	continuous	1.91719E-07	0.003433306	2.93445E-05	8381	-0.083341517	4.72564E-06	0.009068508	3.87543E-05	8518	-0.100092472
Riboflavin (Vitamin B2) (mg)	Homocysteine (umol/L)	food component recall	continuous	7.72872E-08	0.00138406	1.45768E-05	8381	-0.107479216	3.83861E-08	7.36629E-05	7.36629E-07	8518	-0.111278141
Thiamin (Vitamin B1) (mg)	Homocysteine (umol/L)	food component recall	continuous	7.5359E-09	0.000134953	2.64614E-06	8381	-0.094705075	4.6919E-08	9.00376E-05	8.44058E-07	8518	-0.123601561
total supplement count	Homocysteine (umol/L)	supplement use	continuous	1.17959E-08	0.000211241	3.46296E-06	8682	-0.107321734	2.2525E-09	4.32255E-06	6.75399E-08	8875	-0.104750717
alpha-tocopherol (Vitamin E) (ug/dL)	Homocysteine (umol/L)	nutrients	continuous	1.03667E-07	0.001856463	1.82006E-05	8555	-0.09797765	1.60883E-09	3.08735E-06	4.90056E-08	8748	-0.113557788
Alcohol (gm)	Iron, Count (ug/dL)	food component recall	continuous	1.82139E-07	0.003261744	0.000028363	8271	0.087913068	3.17311E-07	0.00060892	3.90333E-06	8903	0.096219914
gamma-tocopherol (Vitamin E) (ug/dL)	Iron, Count (ug/dL)	nutrients	continuous	6.86938E-08	0.001230169	1.35183E-05	8036	-0.090108013	1.86999E-08	3.58851E-05	4.03203E-07	9193	-0.08916315
Retinol (Vitamin A) (ug/dL)	Iron, Count (ug/dL)	nutrients	continuous	5.07912E-12	9.09568E-08	1.13459E-08	8565	0.168111639	8.44104E-12	1.61984E-08	7.77431E-10	9220	0.191476315
Retinol (Vitamin A) (ug/dL)	Iron, Frozen Serum (ug/dL)	nutrients	continuous	1.69817E-12	3.04107E-08	4.34439E-09	8588	0.167968185	1.55322E-10	2.98062E-07	7.64262E-09	3406	0.253163522
gamma-tocopherol (Vitamin E) (ug/dL)	LDL-cholesterol (mg/dL)	nutrients	continuous	1.31139E-07	0.002348444	2.21551E-05	3563	0.227143431	4.58141E-08	8.79173E-05	8.44058E-07	4321	0.228858449
alpha-tocopherol (Vitamin E) (ug/dL)	LDL-cholesterol (mg/dL)	nutrients	continuous	2.24539E-10	4.02104E-06	2.11633E-07	3796	0.331078126	1.49877E-09	2.87614E-06	4.63893E-08	4336	0.321573948
Cadmium (ug/L)	Lymphocyte number	heavy metals	continuous	2.47285E-08	0.000442837	5.76922E-06	8663	0.12784767	9.73826E-10	1.86877E-06	3.22202E-08	9341	0.130659286
Cotinine (ng/mL)	Lymphocyte number	cotinine	continuous	1.23798E-11	2.21698E-07	1.70537E-08	8432	0.178151455	1.39645E-11	2.67979E-08	1.07191E-09	9259	0.157294058
Current Cigarette Smoker?	Lymphocyte number	smoking behavior	binary	2.55904E-10	4.58272E-06	2.29136E-07	3723	0.476803439	9.80569E-06	0.018817114	7.40831E-05	5819	0.231962319
Do you now smoke cigarettes...	Lymphocyte number	smoking behavior	categorical	8.7133E-09	0.000156038	2.78639E-06	3723		7.69081E-09	1.47587E-05	1.86818E-07	5819
Does anyone smoke in home?	Lymphocyte number	smoking family	binary	9.86115E-09	0.000176593	3.04471E-06	8668	0.328433563	5.4488E-09	1.04562E-05	1.41301E-07	9354	0.319032186
Smoked at least 100 cigarettes in life	Lymphocyte number	smoking behavior	binary	1.60996E-08	0.000288312	4.11875E-06	7762	0.286277351	1.89593E-07	0.000363829	2.58035E-06	8385	0.246708596
Cadmium (ug/L)	Mean cell hemoglobin (pg)	heavy metals	continuous	1.28177E-08	0.000229539	3.58654E-06	8712	0.098554194	2.23517E-08	0.000042893	4.61215E-07	9389	0.095152693
Cotinine (ng/mL)	Mean cell hemoglobin (pg)	cotinine	continuous	8.14466E-09	0.000145855	2.75197E-06	8476	0.1327105	6.38318E-10	1.22493E-06	2.18761E-08	9307	0.117796346
days drink in year	Mean cell hemoglobin (pg)	alcohol use	continuous	4.06767E-10	7.28439E-06	3.42341E-07	4841	0.159282082	1.60676E-06	0.003083363	1.57314E-05	5046	0.118528466
Do you now smoke cigarettes...	Mean cell hemoglobin (pg)	smoking behavior	categorical	2.7888E-06	0.049941747	0.000239858	3741		4.26936E-08	8.19289E-05	8.11178E-07	5847
Does anyone smoke in home?	Mean cell hemoglobin (pg)	smoking family	binary	1.86895E-07	0.003346923	2.88528E-05	8717	0.284149005	1.75348E-05	0.03364932	0.000119376	9402	0.211424864
Cadmium (ug/L)	Mean cell volume (fL)	heavy metals	continuous	7.47737E-09	0.000133905	2.64614E-06	8712	0.101360958	6.52136E-08	0.000125145	1.09776E-06	9389	0.100371169
Cotinine (ng/mL)	Mean cell volume (fL)	cotinine	continuous	1.59531E-09	2.85688E-05	9.21573E-07	8476	0.139232101	2.43101E-09	4.66511E-06	7.17709E-08	9307	0.122303862
days drink in year	Mean cell volume (fL)	alcohol use	continuous	9.14373E-10	1.63746E-05	6.29792E-07	4841	0.164007011	4.7999E-07	0.000921101	5.48275E-06	5046	0.119473074
Do you now smoke cigarettes...	Mean cell volume (fL)	smoking behavior	categorical	7.43643E-07	0.013317157	8.66001E-05	3741		1.53371E-08	2.94319E-05	3.42231E-07	5847
Does anyone smoke in home?	Mean cell volume (fL)	smoking family	binary	4.24047E-09	7.59383E-05	1.80806E-06	8717	0.313483026	5.0455E-06	0.00968231	4.12013E-05	9402	0.244281874
Smoked at least 100 cigarettes in life	Mean cell volume (fL)	smoking behavior	binary	3.55638E-07	0.006368766	4.99433E-05	7808	0.237321944	3.97226E-12	7.62278E-09	5.44484E-10	8433	0.250456316
Cadmium (ug/L)	Monocyte number	heavy metals	continuous	4.00716E-07	0.007176022	5.47788E-05	8663	0.106669975	4.26157E-06	0.008177949	3.55563E-05	9341	0.081275484
Does anyone smoke in home?	Monocyte number	smoking family	binary	1.25368E-08	0.00022451	3.56365E-06	8668	0.280563346	2.13894E-05	0.041046283	0.000136821	9354	0.191236143
Folate, RBC (ng/mL RBC)	Red cell count SI	nutrients	continuous	1.83333E-06	0.032831245	0.000181388	8700	-0.069218258	4.47418E-09	8.58595E-06	1.19249E-07	9333	-0.107122821
Cadmium (ug/L)	Segmented neutrophils number	heavy metals	continuous	1.63333E-07	0.002924973	2.61158E-05	8663	0.118734111	8.40788E-09	1.61347E-05	2.01684E-07	9341	0.135019648
Cotinine (ng/mL)	Segmented neutrophils number	cotinine	continuous	6.65607E-08	0.00119197	1.33929E-05	8432	0.161576483	3.77494E-10	7.24411E-07	1.42041E-08	9259	0.164737018
Current Cigarette Smoker?	Segmented neutrophils number	smoking behavior	binary	1.04894E-09	1.87844E-05	6.95718E-07	3723	0.436575225	1.4834E-07	0.000284665	2.09312E-06	5819	0.224661069
Do you now smoke cigarettes...	Segmented neutrophils number	smoking behavior	categorical	8.69995E-09	0.000155799	2.78639E-06	3723		3.05034E-10	5.85361E-07	1.1988E-08	5819
Does anyone smoke in home?	Segmented neutrophils number	smoking family	binary	2.87438E-08	0.000514745	6.59929E-06	8668	0.334601886	4.37624E-10	8.39799E-07	1.55518E-08	9354	0.324612589
Smoked at least 100 cigarettes in life	Segmented neutrophils number	smoking behavior	binary	2.76837E-07	0.004957592	3.98178E-05	7762	0.220712972	4.34657E-09	8.34107E-06	1.1748E-07	8385	0.231034506
Retinol (Vitamin A) (ug/dL)	TIBC (ug/dL)	nutrients	continuous	2.4862E-06	0.044522856	0.000223781	8549	0.176221297	6.64033E-08	0.000127428	1.10807E-06	3406	0.193143107
taking_birth_control	TIBC (ug/dL)	pharmaceutical	binary	2.05195E-09	3.67463E-05	1.11352E-06	1347	0.70038328	1.37321E-10	2.63519E-07	7.12214E-09	1475	0.787485316
Retinol (Vitamin A) (ug/dL)	Transferrin saturation (%)	nutrients	continuous	1.50236E-07	0.002690424	2.46828E-05	8548	0.095450945	1.97354E-07	0.000378723	2.64841E-06	3406	0.168939681
gamma-tocopherol (Vitamin E) (ug/dL)	Triglycerides (mg/dL)	nutrients	continuous	2.45527E-14	4.39689E-10	1.46563E-10	8038	0.37130249	8.53776E-16	1.6384E-12	8.19198E-13	9193	0.368918484
Retinol (Vitamin A) (ug/dL)	Triglycerides (mg/dL)	nutrients	continuous	1.2422E-14	2.22454E-10	1.11227E-10	8567	0.305590027	4.84676E-15	9.30093E-12	2.26959E-12	9220	0.307133451
Retinyl Palmitate (ug/dL)	Triglycerides (mg/dL)	nutrients	continuous	1.81198E-09	3.24489E-05	1.01403E-06	7636	0.273414375	6.26971E-09	1.20316E-05	1.60421E-07	9028	0.327330769
alpha-tocopherol (Vitamin E) (ug/dL)	Triglycerides (mg/dL)	nutrients	continuous	6.51391E-16	1.16651E-11	1.16651E-11	8536	0.425158576	4.1974E-16	8.05481E-13	8.05481E-13	9220	0.457246918
Magnesium (mg)	Uric acid (mg/dL)	food component recall	continuous	2.7813E-06	0.049807473	0.000239858	8272	-0.06170481	1.82429E-05	0.035008043	0.000122406	8906	-0.058975698
Phosphorus (mg)	Uric acid (mg/dL)	food component recall	continuous	1.24962E-06	0.02237824	0.000136453	8272	-0.072664775	2.15914E-05	0.041433892	0.000137654	8906	-0.067112123
Retinol (Vitamin A) (ug/dL)	Uric acid (mg/dL)	nutrients	continuous	9.57048E-13	1.71388E-08	2.85647E-09	8566	0.207755764	1.10671E-13	2.12378E-10	3.53963E-11	9223	0.229626703
Riboflavin (Vitamin B2) (mg)	Uric acid (mg/dL)	food component recall	continuous	4.55782E-08	0.000816215	9.60253E-06	8272	-0.080242699	1.44321E-07	0.000276952	2.0515E-06	8906	-0.082497494
Table S2
Exposure	Phenotype	Strata	Replicated from Original Dataset	Variable Type	Discovery Raw Pvalue	Discovery Bonferroni pvalue	Discovery FDR	Discovery N	Discovery Beta	Replication Raw pvalue	Replication Bonferroni pvalue	Replication FDR	Replication N	Replication Beta
alpha-tocopherol (Vitamin E) (ug/dL)	Triglycerides (mg/dL)	MA	Yes	continuous	3.62757E-08	0.000586651	0.000013333	1587	0.473962798	1.42772E-10	1.77893E-07	3.55787E-08	2066	0.538815147
alpha-tocopherol (Vitamin E) (ug/dL)	LDL-cholesterol (mg/dL)	MA	Yes	continuous	7.85669E-11	1.38466E-06	6.02028E-08	1832	0.314749197	9.48258E-08	0.000176661	1.63575E-06	2137	0.274779253
Cadmium, urine (ng/mL)	Creatinine, urine (mg/dL)	MA	No	continuous	4.66005E-08	0.000783354	4.48717E-05	716	1.268400924	2.12452E-07	8.77425E-05	7.97659E-06	657	0.667477122
gamma-tocopherol (Vitamin E) (ug/dl)	Triglycerides (mg/dL)	MA	Yes	continuous	1.33327E-08	0.000215616	5.98934E-06	1553	0.297174621	1.80917E-11	2.25423E-08	7.92472E-09	2048	0.359523386
Platinum, urine (ng/mL)	Eosinophils number	MA	No	continuous	1.85443E-06	0.031173042	0.000865918	740	-35.00627487	9.41019E-07	0.000388641	2.59094E-05	638	-2.722578221
Retinol (Vitamin A) (ug/dL)	Ferritin (ng/mL)	MA	Yes	continuous	2.87288E-06	0.048293166	0.001270873	2194	0.189038155	1.66781E-06	0.000688806	3.62529E-05	688	0.374411528
Retinol (Vitamin A) (ug/dL)	Iron, Count (ug/dL)	MA	Yes	continuous	1.55294E-12	2.7369E-08	2.7198E-09	4068	0.163604722	7.3781E-10	1.37454E-06	2.59347E-08	4555	0.176995932
Retinol (Vitamin A) (ug/dL)	Blood urea nitrogen (mg/dL)	MA	Yes	continuous	3.37632E-10	5.95042E-06	1.75012E-07	4068	0.233018402	4.03792E-12	7.52264E-09	3.41938E-10	4558	0.214929453
Retinol (Vitamin A) (ug/dL)	Ferritin (ng/mL)	MA	Yes	continuous	1.91909E-09	3.38221E-05	7.13876E-07	4081	0.127435485	1.09659E-07	0.000204295	1.82406E-06	1212	0.261221927
Retinol (Vitamin A) (ug/dL)	Calcium, total (mg/dL)	MA	Yes	continuous	7.20774E-08	0.001270292	1.21882E-05	4068	0.208521044	3.83808E-11	7.15034E-08	2.10304E-09	4558	0.190013481
Thallium, urine (ng/mL)	Creatinine, urine (mg/dL)	MA	Yes	continuous	4.07061E-11	6.8427E-07	3.42135E-07	754	0.854582897	4.17669E-10	1.72497E-07	3.8924E-08	660	0.71343398
alpha-tocopherol (Vitamin E) (ug/dL)	Triglycerides (mg/dL)	NHB	Yes	continuous	4.72488E-17	8.32713E-13	8.32713E-13	4039	0.398746263	5.83316E-16	1.08672E-12	1.78055E-13	4556	0.432603462
gamma-tocopherol (Vitamin E) (ug/dl)	Triglycerides (mg/dL)	NHB	Yes	continuous	1.74035E-14	3.0672E-10	8.06625E-11	3900	0.349937214	5.28192E-15	9.84022E-12	1.09336E-12	4548	0.354036499
Retinol (Vitamin A) (ug/dL)	Creatinine (mg/dL)	NHB	Yes	continuous	1.79854E-08	0.00029086	7.27149E-06	1592	0.459261367	5.93707E-08	7.39759E-05	5.69045E-06	2069	0.415256492
Retinol (Vitamin A) (ug/dL)	Iron, Frozen Serum (ug/dL)	NHB	Yes	continuous	4.45999E-13	7.86029E-09	1.1229E-09	4077	0.16380223	1.39776E-08	2.60403E-05	3.38186E-07	1516	0.224390074
Retinol (Vitamin A) (ug/dL)	Creatinine (mg/dL)	NHB	Yes	continuous	4.72168E-09	8.32149E-05	1.43474E-06	4068	0.219267641	1.61512E-13	3.00896E-10	2.50747E-11	4558	0.204534962
Retinol (Vitamin A) (ug/dL)	TIBC (ug/dL)	NHB	Yes	continuous	3.42794E-08	0.000604141	6.56675E-06	4057	0.210122267	1.65645E-07	0.000308596	2.61522E-06	1516	0.233635206
Smoked at least 100 cigarettes in life	Lymphocyte number	NHB	Yes	binary	4.88389E-08	0.000860737	8.60737E-06	3865	0.28440777	5.10656E-06	0.009513517	4.75676E-05	4376	0.237547618
alpha-tocopherol (Vitamin E) (ug/dL)	Triglycerides (mg/dL)	NHW	Yes	continuous	6.32106E-09	0.000106257	1.05395E-05	2188	0.680755149	4.71235E-10	1.9462E-07	3.8924E-08	1940	0.687849137
alpha-tocopherol (Vitamin E) (ug/dL)	LDL-cholesterol (mg/dL)	NHW	Yes	continuous	2.03053E-07	0.003413323	0.000160793	978	0.574260073	3.0604E-06	0.001263947	5.05579E-05	890	0.642464642
alpha-tocopherol (Vitamin E) (ug/dL)	Homocysteine (umol/L)	NHW	Yes	continuous	2.98378E-07	0.005258618	0.000035455	4044	-0.106955088	7.13177E-10	1.32865E-06	2.55509E-08	4444	-0.114242907
Cadmium (ug/L)	Hemoglobin (g/dL)	NHW	Yes	continuous	9.86106E-10	1.73791E-05	4.13789E-07	4122	0.1297893	4.79896E-11	8.94047E-08	2.55442E-09	4639	0.134827456
Cadmium (ug/L)	Hematocrit (%)	NHW	Yes	continuous	2.29448E-09	4.04379E-05	7.77651E-07	4122	0.121108896	5.85763E-10	1.09128E-06	2.13976E-08	4639	0.128537837
Cadmium (ug/L)	Mean cell volume (fL)	NHW	Yes	continuous	4.34927E-09	7.66515E-05	1.36878E-06	4122	0.112843652	1.51417E-08	2.82089E-05	3.52612E-07	4639	0.095082596
Cadmium (ug/L)	Mean cell hemoglobin (pg)	NHW	Yes	continuous	1.4315E-08	0.000252288	3.42557E-06	4122	0.110026235	1.76211E-08	3.28282E-05	3.9552E-07	4639	0.092600801
Cadmium (ug/L)	Lymphocyte number	NHW	Yes	continuous	2.40579E-07	0.00423997	3.08095E-05	4102	0.125886114	1.84683E-10	3.44065E-07	7.81965E-09	4624	0.135189996
Cadmium (ug/L)	Blood urea nitrogen (mg/dL)	NHW	Yes	continuous	3.05024E-07	0.00537575	3.58383E-05	4069	-0.10372252	1.22335E-06	0.002279103	0.000014155	4582	-0.09653402
Cadmium (ug/L)	Segmented neutrophils number	NHW	Yes	continuous	7.63738E-07	0.013460122	7.96457E-05	4102	0.129779586	1.84081E-08	3.42944E-05	4.08266E-07	4624	0.136739158
Caffeine (mg)	Bilirubin, total (mg/dL)	NHW	Yes	continuous	2.99288E-07	0.00527465	0.000035455	3951	-0.063880384	4.70126E-08	8.75844E-05	9.31749E-07	4439	-0.071915404
Cotinine (ng/mL)	Lymphocyte number	NHW	Yes	continuous	5.04839E-10	8.89728E-06	2.47147E-07	4010	0.182587486	4.46379E-12	8.31604E-09	3.61567E-10	4583	0.156176389
Cotinine (ng/mL)	Blood urea nitrogen (mg/dL)	NHW	Yes	continuous	8.13286E-09	0.000143334	2.13931E-06	4020	-0.133162386	3.44326E-11	6.41479E-08	1.94388E-09	4583	-0.132823594
Cotinine (ng/mL)	Hematocrit (%)	NHW	Yes	continuous	1.23767E-08	0.000218128	3.10996E-06	4030	0.114929012	3.11616E-11	5.8054E-08	1.81419E-09	4598	0.111114509
Cotinine (ng/mL)	Mean cell volume (fL)	NHW	Yes	continuous	2.12494E-08	0.000374499	4.45833E-06	4030	0.134663403	1.37128E-08	0.000025547	3.36145E-07	4598	0.11332896
Cotinine (ng/mL)	Homocysteine (umol/L)	NHW	Yes	continuous	2.85659E-08	0.000503446	5.85402E-06	4023	0.092749893	7.45683E-11	1.38921E-07	3.65874E-09	4482	0.11376492
Cotinine (ng/mL)	Hemoglobin (g/dL)	NHW	Yes	continuous	3.5626E-08	0.000627873	6.75132E-06	4030	0.122168783	3.89615E-12	7.25853E-09	3.41938E-10	4598	0.118368374
Cotinine (ng/mL)	Mean cell hemoglobin (pg)	NHW	Yes	continuous	2.52186E-07	0.004444519	3.17466E-05	4030	0.127538797	1.06201E-08	1.97852E-05	2.7103E-07	4598	0.108746063
Cotinine (ng/mL)	Alkaline phosphotase (U/L)	NHW	Yes	continuous	1.61347E-08	0.000284357	3.69295E-06	4020	0.105457584	4.20138E-06	0.007827168	4.08597E-05	4583	0.086818357
Cotinine (ng/mL)	Segmented neutrophils number	NHW	Yes	continuous	7.93639E-07	0.013987087	0.000082277	4010	0.168034349	8.91564E-11	1.66098E-07	4.15246E-09	4583	0.163389843
Cotinine (ng/mL)	Eosinophils number	NHW	Yes	continuous	2.19125E-06	0.038618611	0.000178219	4010	0.078315063	2.93307E-07	0.000546431	0.000004269	4583	0.095184431
Current Cigarette Smoker?	Hemoglobin (g/dL)	NHW	Yes	binary	5.33399E-10	9.40062E-06	2.54071E-07	2049	0.349577916	1.60635E-07	0.000299262	2.5578E-06	3157	0.218709228
Current Cigarette Smoker?	Hematocrit (%)	NHW	Yes	binary	2.94654E-10	5.19299E-06	1.60809E-07	2049	0.332223597	1.92831E-07	0.000359244	2.96896E-06	3157	0.213208679
Current Cigarette Smoker?	Segmented neutrophils number	NHW	Yes	binary	6.30823E-10	1.11176E-05	2.7794E-07	2044	0.491044059	1.17428E-06	0.002187692	1.37591E-05	3146	0.233846347
Current Cigarette Smoker?	Lymphocyte number	NHW	Yes	binary	1.94428E-09	0.000034266	7.13876E-07	2044	0.508753351	8.42963E-06	0.015704405	7.10607E-05	3146	0.266823684
days drink in year	Direct HDL-Cholesterol (mg/dL)	NHW	Yes	continuous	5.35402E-12	9.43592E-08	7.2584E-09	2566	0.233505676	6.47344E-08	0.0001206	1.21772E-06	2832	0.180539351
days drink in year	GGT (U/L)	NHW	Yes	continuous	1.60378E-07	0.002826504	2.27944E-05	2569	0.156260279	1.61128E-06	0.003001806	1.74524E-05	2827	0.153750669
days drink in year	Mean cell volume (fL)	NHW	Yes	continuous	2.47303E-11	4.35847E-07	2.89739E-08	2603	0.163407477	9.38395E-06	0.017482303	7.66768E-05	2849	0.105916996
days drink in year	Mean cell hemoglobin (pg)	NHW	Yes	continuous	1.30842E-11	2.30596E-07	1.64712E-08	2603	0.159197322	1.13229E-05	0.021094507	8.93835E-05	2849	0.109709754
Dietary fiber (gm)	Homocysteine (umol/L)	NHW	Yes	continuous	2.3001E-10	4.05369E-06	1.30764E-07	3988	-0.095264365	2.58128E-09	4.80893E-06	8.09711E-08	4367	-0.150582761
Do you now smoke cigarettes...	Hemoglobin (g/dL)	NHW	Yes	categorical	1.42808E-09	2.51684E-05	5.72009E-07	2049	NA	4.54373E-08	8.46497E-05	9.20106E-07	3157	NA
Do you now smoke cigarettes...	Segmented neutrophils number	NHW	Yes	categorical	7.2506E-09	0.000127785	2.02227E-06	2044	NA	1.4511E-09	2.7034E-06	4.8275E-08	3146	NA
Do you now smoke cigarettes...	Hematocrit (%)	NHW	Yes	categorical	1.04631E-09	1.84401E-05	4.2884E-07	2049	NA	1.80836E-07	0.000336897	2.80747E-06	3157	NA
Do you now smoke cigarettes...	Lymphocyte number	NHW	Yes	categorical	2.90321E-08	0.000511661	5.88116E-06	2044	NA	5.98317E-09	1.11466E-05	1.63921E-07	3146	NA
Do you now smoke cigarettes...	Blood urea nitrogen (mg/dL)	NHW	Yes	categorical	1.57018E-07	0.00276728	2.24982E-05	2022	NA	1.03488E-06	0.00192799	1.25194E-05	3122	NA
Do you now smoke cigarettes...	Mean cell volume (fL)	NHW	Yes	categorical	1.73942E-06	0.030655577	0.000154326	2049	NA	8.83462E-09	1.64589E-05	2.28596E-07	3157	NA
Do you now smoke cigarettes...	Mean cell hemoglobin (pg)	NHW	Yes	categorical	2.30458E-06	0.040615971	0.000186312	2049	NA	5.57635E-08	0.000103887	1.06008E-06	3157	NA
Does anyone smoke in home?	Segmented neutrophils number	NHW	Yes	binary	5.00826E-09	8.82656E-05	1.49603E-06	4103	0.382801074	2.60776E-09	4.85827E-06	8.09711E-08	4631	0.333072
Does anyone smoke in home?	Lymphocyte number	NHW	Yes	binary	1.48922E-08	0.00026246	3.49947E-06	4103	0.358020147	2.8231E-08	5.25943E-05	5.97663E-07	4631	0.33648506
Does anyone smoke in home?	Hematocrit (%)	NHW	Yes	binary	1.34865E-07	0.002376864	1.99736E-05	4123	0.24480326	1.60392E-08	0.000029881	3.64402E-07	4646	0.233149981
Does anyone smoke in home?	Mean cell volume (fL)	NHW	Yes	binary	1.06663E-07	0.001879833	1.63464E-05	4123	0.312887388	4.47839E-06	0.008343242	4.28986E-05	4646	0.227403797
Does anyone smoke in home?	GGT (U/L)	NHW	Yes	binary	4.00179E-07	0.007052751	4.57971E-05	4069	0.302517499	1.94031E-06	0.003614804	0.000020656	4586	0.205539151
Does anyone smoke in home?	Blood urea nitrogen (mg/dL)	NHW	Yes	binary	8.57163E-07	0.015106637	8.73216E-05	4069	-0.260623233	3.62384E-09	6.75122E-06	1.05488E-07	4586	-0.289981062
Does anyone smoke in home?	Hemoglobin (g/dL)	NHW	No	binary	1.59261E-06	0.0280682	0.000144764	4123	0.2527322	6.89895E-08	0.000128527	1.24784E-06	4646	0.229981095
Folate, RBC (ng/mL RBC)	Homocysteine (umol/L)	NHW	Yes	continuous	1.39525E-06	0.024589826	0.000131036	4104	-0.155573904	2.56941E-11	4.7868E-08	1.54413E-09	4467	-0.170795594
gamma-tocopherol (Vitamin E) (ug/dl)	Triglycerides (mg/dL)	NHW	Yes	continuous	9.33299E-11	1.56888E-06	3.92219E-07	1887	0.415064202	1.06664E-12	4.40522E-10	4.40522E-10	1939	0.440009471
gamma-tocopherol (Vitamin E) (ug/dl)	Iron, Count (ug/dL)	NHW	Yes	continuous	1.68347E-08	0.000296695	3.80378E-06	3900	-0.092660301	6.59424E-07	0.001228507	8.5313E-06	4547	-0.085667854
gamma-tocopherol (Vitamin E) (ug/dl)	Alkaline phosphotase (U/L)	NHW	Yes	continuous	5.38166E-08	0.000948464	9.39073E-06	3900	0.146103834	3.24116E-07	0.000603828	4.64483E-06	4550	0.108579423
gamma-tocopherol (Vitamin E) (ug/dl)	Homocysteine (umol/L)	NHW	Yes	continuous	1.92485E-08	0.000339235	4.18808E-06	3904	0.099864711	9.24767E-07	0.00172284	1.15627E-05	4436	0.081980099
gamma-tocopherol (Vitamin E) (ug/dl)	C-reactive protein(mg/dL)	NHW	Yes	continuous	1.8871E-07	0.00332582	2.55832E-05	3912	0.104117924	3.15933E-06	0.005885833	3.19882E-05	4562	0.101202821
gamma-tocopherol (Vitamin E) (ug/dl)	Direct HDL-Cholesterol (mg/dL)	NHW	Yes	continuous	5.4594E-07	0.009621642	6.01353E-05	3899	-0.10170854	6.25473E-06	0.011652559	5.65658E-05	4560	-0.112340579
gamma-tocopherol (Vitamin E) (ug/dl)	Glycohemoglobin (%)	NHW	Yes	continuous	1.20715E-06	0.021274865	0.000115159	3912	0.164300018	7.26813E-06	0.013540532	6.29792E-05	4557	0.111966123
Iron (mg)	Homocysteine (umol/L)	NHW	Yes	continuous	7.3437E-09	0.000129425	2.02227E-06	3988	-0.119466655	1.08666E-08	2.02445E-05	2.73574E-07	4367	-0.148543373
Lead, urine (ng/mL)	Creatinine, urine (mg/dL)	NHW	No	continuous	3.73024E-08	0.000657418	6.84811E-06	1316	0.717981879	1.26801E-13	2.3623E-10	2.14754E-11	1597	1.135821676
Lead, urine (ng/mL)	Albumin, urine (ug/mL)	NHW	No	continuous	7.33498E-07	0.012927161	7.74082E-05	1316	0.37769965	1.49447E-10	2.78419E-07	6.62903E-09	1597	0.675258216
Lead, urine (ng/mL)	Albumin, urine (mg/L) SI	NHW	No	continuous	7.23447E-07	0.01275003	7.68074E-05	1316	0.378248828	2.33639E-06	0.004352696	2.41816E-05	806	0.704784238
Lutein and zeaxanthin (ug/dL)	Direct HDL-Cholesterol (mg/dL)	NHW	No	continuous	1.01884E-06	0.017956015	9.97556E-05	2355	0.230097787	2.94416E-10	5.48497E-07	1.21888E-08	4568	0.187457344
Mercury, urine (ng/mL)	Creatinine, urine (mg/dL)	NHW	No	continuous	7.64793E-08	0.001347872	1.23658E-05	1168	0.860150824	5.72199E-07	0.001066007	7.50709E-06	1594	0.641365609
Molybdenum, urine (ng/mL)	Creatinine, urine (mg/dL)	NHW	Yes	continuous	1.86892E-06	0.032937859	0.000163738	1275	0.432577767	7.13692E-12	1.32961E-08	5.31843E-10	1597	0.566090419
Potassium (mg)	Albumin, urine (ug/mL)	NHW	Yes	continuous	2.39856E-07	0.004227215	3.08095E-05	4074	-0.103682742	9.33801E-07	0.001739671	1.15978E-05	4577	-0.118784341
Protein (gm)	Blood urea nitrogen (mg/dL)	NHW	Yes	continuous	1.7067E-07	0.003007881	2.39584E-05	3951	0.162266422	4.00112E-10	7.45408E-07	1.53679E-08	4442	0.182259866
Protein (gm)	Homocysteine (umol/L)	NHW	Yes	continuous	2.7214E-06	0.047961893	0.000214116	3988	-0.08584396	6.4362E-06	0.011990649	5.76474E-05	4367	-0.122549688
Retinol (Vitamin A) (ug/dL)	Triglycerides (mg/dL)	NHW	Yes	continuous	1.69093E-11	2.84245E-07	2.84245E-07	2186	0.373359825	9.91433E-11	4.09462E-08	1.36487E-08	1940	0.308745372
Retinol (Vitamin A) (ug/dL)	Uric acid (mg/dL)	NHW	Yes	continuous	1.47543E-08	0.00024802	2.06683E-05	2184	0.295779418	7.42917E-09	3.06825E-06	3.40916E-07	1940	0.326416932
Retinol (Vitamin A) (ug/dL)	Blood urea nitrogen (mg/dL)	NHW	Yes	continuous	6.89674E-09	0.000115934	1.05395E-05	2184	0.199980587	9.94176E-06	0.004105947	0.000120763	1940	0.259977853
Retinol (Vitamin A) (ug/dL)	Calcium, total (mg/dL)	NHW	Yes	continuous	5.87767E-07	0.009880369	0.000380014	2184	0.239474607	3.27974E-06	0.001354531	5.20973E-05	1940	0.234654416
Retinol (Vitamin A) (ug/dL)	Blood urea nitrogen (mg/dL)	NHW	Yes	continuous	1.32647E-09	2.14517E-05	1.12904E-06	1592	0.359408704	9.39819E-11	1.17101E-07	2.92754E-08	2069	0.33367305
Retinol (Vitamin A) (ug/dL)	Triglycerides (mg/dL)	NHW	Yes	continuous	4.66002E-08	0.000753619	0.00001538	1591	0.243528869	7.56503E-09	9.42603E-06	1.34658E-06	2066	0.273664533
Retinol (Vitamin A) (ug/dL)	Uric acid (mg/dL)	NHW	Yes	continuous	1.44661E-06	0.023394517	0.000278506	1592	0.185696643	3.35792E-09	4.18397E-06	6.97329E-07	2069	0.258943765
Retinol (Vitamin A) (ug/dL)	Triglycerides (mg/dL)	NHW	Yes	continuous	7.49915E-14	1.32165E-09	2.6433E-10	4068	0.314669896	3.11093E-16	5.79566E-13	1.44892E-13	4556	0.316200754
Retinol (Vitamin A) (ug/dL)	Uric acid (mg/dL)	NHW	Yes	continuous	1.69756E-12	2.99178E-08	2.7198E-09	4068	0.204315461	1.15985E-12	2.16079E-09	1.44053E-10	4557	0.214763829
Retinol (Vitamin A) (ug/dL)	GGT (U/L)	NHW	Yes	continuous	2.46135E-09	4.33789E-05	8.1847E-07	4068	0.186038255	2.12335E-12	3.95581E-09	2.19767E-10	4558	0.200250072
Retinol (Vitamin A) (ug/dL)	Albumin (g/dL)	NHW	Yes	continuous	4.20056E-09	7.40306E-05	1.34601E-06	4068	0.178540575	1.2823E-08	2.38893E-05	3.18524E-07	4558	0.142916461
Retinyl Palmitate (ug/dL)	Triglycerides (mg/dL)	NHW	Yes	continuous	4.18801E-08	0.000738095	7.60922E-06	3781	0.278475761	4.98894E-08	0.000092944	9.78358E-07	4456	0.313771633
Riboflavin (Vitamin B2) (mg)	Uric acid (mg/dL)	NHW	Yes	continuous	2.41245E-07	0.004251704	3.08095E-05	3951	-0.082738952	4.99276E-06	0.00930152	4.69774E-05	4441	-0.079365013
Riboflavin (Vitamin B2) (mg)	Homocysteine (umol/L)	NHW	Yes	continuous	1.50597E-06	0.026541196	0.000138959	3988	-0.10809489	1.95045E-08	3.63368E-05	4.27492E-07	4367	-0.130265273
Smoked at least 100 cigarettes in life	Lymphocyte number	NHW	Yes	binary	1.91962E-06	0.031044085	0.0003443	1395	0.415229955	1.63789E-07	0.000204081	1.45772E-05	1739	0.363356542
Smoked at least 100 cigarettes in life	Segmented neutrophils number	NHW	Yes	binary	2.06697E-06	0.036428275	0.000173468	3865	0.24457881	2.89386E-08	5.39126E-05	6.0576E-07	4376	0.232324003
Smoked at least 100 cigarettes in life	Mean cell volume (fL)	NHW	Yes	binary	2.07845E-06	0.036630546	0.000173604	3884	0.227420705	8.8948E-11	1.6571E-07	4.15246E-09	4391	0.252538112
taking_birth_control	C-reactive protein(mg/dL)	NHW	Yes	binary	3.29543E-13	5.80786E-09	9.67977E-10	661	0.826830362	1.60527E-10	2.99061E-07	6.95491E-09	754	0.862626614
taking_birth_control	TIBC (ug/dL)	NHW	Yes	binary	1.38422E-08	0.000243955	3.38827E-06	660	0.768866475	7.46281E-11	1.39032E-07	3.65874E-09	748	0.84704275
Thallium, urine (ng/mL)	Creatinine, urine (mg/dL)	NHW	Yes	continuous	9.13973E-08	0.001610786	1.45116E-05	1291	0.681538082	1.61461E-16	3.00803E-13	1.00268E-13	1597	0.753984939
Thallium, urine (ng/mL)	Albumin, urine (ug/mL)	NHW	Yes	continuous	1.5557E-06	0.027417619	0.0001428	1291	0.34464074	3.18811E-12	5.93944E-09	3.04858E-10	1597	0.403558112
Thallium, urine (ng/mL)	Albumin, urine (mg/L) SI	NHW	No	continuous	1.65983E-06	0.02925286	0.000150015	1291	0.345095243	2.06484E-05	0.038468001	0.000147387	806	0.412841667
Thiamin (Vitamin B1) (mg)	Homocysteine (umol/L)	NHW	Yes	continuous	1.25288E-08	0.000220807	3.10996E-06	3988	-0.100624308	6.6104E-09	1.23152E-05	1.77788E-07	4367	-0.137365065
total supplement count	Homocysteine (umol/L)	NHW	Yes	continuous	1.57205E-08	0.000277058	3.6455E-06	4103	-0.103099529	4.00367E-09	7.45884E-06	1.13013E-07	4511	-0.100525939
trans-Beta carotene (ug/dL)	Homocysteine (umol/L)	NHW	No	continuous	1.87671E-06	0.033075108	0.000163738	2360	-0.098931731	3.51881E-09	6.55553E-06	1.04056E-07	4444	-0.118537917
trans-Lycopene (ug/dL)	LDL-cholesterol (mg/dL)	NHW	No	continuous	4.25712E-08	0.000750275	7.65586E-06	1080	0.360335757	1.72449E-12	3.21272E-09	2.00795E-10	2137	0.353888783
Table S3
Exposures	Exposure_CDC_Code	Phenotypes	Phenotype_CDC_Code
private water source	private_water_source	Homocysteine (umol/L)	LBXHCY
use water treatment	use_water_treatment	Methylmalonic acid (umol/L)	LBXMMA
drink 5 in a day	drink_five_per_day	Ferritin(ng/mL)	LBXFER
Ever used cocaine or other street drug	DUQ100	Glycohemoglobin (%)	LBXGH
taking_birth_control	taking_birth_control	Glucose, plasma (mg/dL)	LBXGLU
Does anyone smoke in home?	SMD410	C-peptide: SI(nmol/L)	LBXCPSI
smell_tobacco	smell_tobacco	C-reactive protein(mg/dL)	LBXCRP
Ever use female hormones?	RHQ540	Bone alkaline phosphotase (ug/L)	LBXBAP
Used DepoProvera or injectables?	RHQ510	Albumin, urine (ug/mL)	URXUMA
Used chewing tobacco 20 times in life	SMQ210	Albumin, urine (mg/L) SI	URXUMASI
Smoked cigars at least 20 times in life	SMQ150	Lymphocyte percent (%)	LBXLYPCT
Smoked a pipe at least 20 times in life	SMQ120	Monocyte percent (%)	LBXMOPCT
Smoked at least 100 cigarettes in life	SMQ020	Segmented neutrophils percent (%)	LBXNEPCT
first_degree_support	first_degree_support	Eosinophils percent (%)	LBXEOPCT
Doctor ever told you had genital warts	SXQ265	Basophils percent (%)	LBXBAPCT
Are you circumcised or uncircumcised	SXQ280	Lymphocyte number	LBDLYMNO
Shellfish eaten during past 30 days	DRD340	Monocyte number	LBDMONO
Clams eaten during past 30 days	DRD350A	Segmented neutrophils number	LBDNENO
Crabs eaten during past 30 days	DRD350B	Eosinophils number	LBDEONO
Lobsters eaten during past 30 days	DRD350D	Red blood cell count (million cells/uL)	LBXRBCSI
Oysters eaten during past 30 days	DRD350F	Hemoglobin (g/dL)	LBXHGB
Scallops eaten during past 30 days	DRD350G	Hematocrit (%)	LBXHCT
Shrimp eaten during past 30 days	DRD350H	Mean cell volume (fL)	LBXMCVSI
Fish eaten during past 30 days	DRD360	Mean cell hemoglobin (pg)	LBXMCHSI
Breaded fish products eaten past 30 days	DRD370A	Red cell distribution width (%)	LBXRDW
Tuna eaten during past 30 days	DRD370B	Platelet count SI (1000 cells/uL)	LBXPLTSI
Catfish eaten during past 30 days	DRD370D	Mean platelet volume (fL)	LBXMPSI
Cod eaten during past 30 days	DRD370E	Protoporphyrin(ug/dL RBC)	LBXEPP
Flatfish eaten during past 30 days	DRD370F	Albumin (g/dL)	LBXSAL
Salmon eaten during past 30 days	DRD370M	Alanine aminotransferase ALT (U/L)	LBXSATSI
Other fish eaten during past 30 days	DRD370T	Aspartate aminotransferase AST (U/L)	LBXSASSI
Other unknown fish eaten in past 30 days	DRD370U	Alkaline phosphotase (U/L)	LBXSAPSI
Current Cigarette Smoker?	cigarette_smoking	Blood urea nitrogen (mg/dL)	LBXSBU
No Salt	no_salt	Total calcium (mg/dL)	LBXSCA
Ordinary Salt	ordinary_salt	Bicarbonate (mmol/L)	LBXSC3SI
years in house	how_many_years_in_house	Gamma glutamyl transferase (U/L)	LBXSGTSI
Do you now smoke cigarettes...	SMQ040	Iron, refigerated (ug/dL)	LBXSIR
How often add salt to food at table	DBD100	Lactate dehydrogenase LDH (U/L)	LBXSLDSI
Water Bromoform (ng/mL)	LBXWBF	Phosphorus (mg/dL)	LBXSPH
Water Chloroform (ng/mL)	LBXWCF	Total bilirubin (mg/dL)	LBXSTB
Water Bromodichloromethane (ng/mL)	LBXWBM	Total protein (g/dL)	LBXSTP
Water Dibromochloromethane (ng/mL)	LBXWCM	Uric acid (mg/dL)	LBXSUA
Water MTBE (ng/mL)	LBXWME	1/Creatinine (mg/dL)	LBXSCRINV
Blood Tetrachloroethene (ng/mL)	LBXV4C	Sodium (mmol/L)	LBXSNASI
Blood Bromoform (pg/mL)	LBXVBF	Chloride (mmol/L)	LBXSCLSI
Blood Bromodichloromethane (pg/mL)	LBXVBM	Osmolality (mmol/Kg)	LBXSOSSI
Blood Benzene (ng/mL)	LBXVBZ	Globulin (g/dL)	LBXSGB
Blood Chloroform (pg/mL)	LBXVCF	TIBC, Frozen Serum (ug/dL)	LBXTIB
Blood Dibromochloromethane (pg/mL)	LBXVCM	Transferrin saturation (%)	LBDPCT
Blood Carbon Tetrachloride (ng/mL)	LBXVCT	Creatinine, urine (mg/dL)	URXUCR
Blood 1,4-Dichlorobenzene (ng/mL)	LBXVDB	Creatinine (mg/dL)	LBXSCR
Blood Ethylbenzene (ng/mL)	LBXVEB	Basophils number	LBDBANO
Blood MTBE (pg/mL)	LBXVME	LDL-cholesterol (mg/dL)	LBDLDL
Blood o-Xylene (ng/mL)	LBXVOX	Triglycerides (mg/dL)	LBXSTR
Blood Styrene (ng/mL)	LBXVST	Iron, Frozen Serum (ug/dL)	LBXIRN
Blood Trichloroethene (ng/mL)	LBXVTC	HDL-cholesterol (mg/dL)	LBDHDL
Blood 1,1,1-Trichloroethane (ng/mL)	LBXV3A
Blood 1,1,1-Trichloroethane (ng/mL)	LBXVTE
Blood Toluene (ng/mL)	LBXVTO
Blood m-/p-Xylene (ng/mL)	LBXVXY
Cadmium (ug/L)	LBXBCD
Lead (ug/dL)	LBXBPB
Mercury, total (ug/L)	LBXTHG
Mercury, inorganic (ug/L)	LBXIHG
Cotinine (ng/mL)	LBXCOT
Barium, urine (ng/mL)	URXUBA
Cadmium, urine (ng/mL)	URXUCD
Cobalt, urine (ng/mL)	URXUCO
Cesium, urine (ng/mL)	URXUCS
Molybdenum, urine (ng/mL)	URXUMO
Lead, urine (ng/mL)	URXUPB
Antimony, urine (ng/mL)	URXUSB
Thallium, urine (ng/mL)	URXUTL
Tungsten, urine (ng/mL)	URXUTU
Folate, RBC (ng/mL RBC)	LBXRBF
Vitamin B12, serum (pg/mL)	LBXB12
Folate, serum (ng/mL)	LBXFOL
Mercury, urine (ng/mL)	URXUHG
Toxoplasma (IgG)	LBXTO1
Toxoplasma (IgM)	LBXTO2
Measles	LBXME
Rubella international units	LBDRUIU
Varicella	LBXVAR
Mono-n-butyl phthalate	URXMBP
Mono-cyclohexyl phthalate	URXMCP
Mono-ethyl phthalate	URXMEP
Mono-(2-ethyl)-hexyl phthalate	URXMHP
Mono-isononyl phthalate	URXMNP
Mono-n-octyl phthalate	URXMOP
Mono-benzyl phthalate	URXMZP
Dimethylphosphate (ug/L)	URXOP1
Diethylphosphate (ug/L)	URXOP2
Dimethylthiophosphate (ug/L)	URXOP3
Diethylthiophosphate (ug/L)	URXOP4
Dimethyldithiophosphate (ug/L)	URXOP5
Diethyldithiophosphate (ug/L)	URXOP6
PCB28 (ng/g)	LBX028
PCB66 (ng/g)	LBX066
PCB74 (ng/g)	LBX074
PCB105 (ng/g)	LBX105
PCB118 (ng/g)	LBX118
PCB156 (ng/g)	LBX156
PCB157 (ng/g)	LBX157
PCB167 (ng/g)	LBX167
1,2,3,7,8-pncdd (fg/g)	LBXD01
1,2,3,6,7,8-hxcdd (fg/g)	LBXD03
1,2,3,7,8,9-hxcdd (fg/g)	LBXD04
1,2,3,4,6,7,8-hpcdd (fg/g)	LBXD05
1,2,3,4,6,7,8,9-ocdd (fg/g)	LBXD07
2,3,7,8-tcdf (fg/g)	LBXF01
1,2,3,7,8-pncdf (fg/g)	LBXF02
2,3,4,7,8-pncdf (fg/g)	LBXF03
1,2,3,4,7,8-hxcdf (fg/g)	LBXF04
1,2,3,6,7,8-hxcdf (fg/g)	LBXF05
1,2,3,7,8,9-hxcdf (fg/g)	LBXF06
2,3,4,6,7,8-hxcdf (fg/g)	LBXF07
1,2,3,4,6,7,8-hpcdf (fg/g)	LBXF08
1,2,3,4,6,7,8,9-ocdf (fg/g)	LBXF10
3,3,4,4,5-pncb (fg/g)	LBXPCB
3,3,4,4,5,5-hxcb (fg/g)	LBXHXC
2,3,7,8-tcdd (fg/g)	LBXTCD
PCB52 (ng/g)	LBX052
PCB99 (ng/g)	LBX099
PCB101 (ng/g)	LBX101
PCB128 (ng/g)	LBX128
PCB138 & 158 (ng/g)	LBX138
PCB146 (ng/g)	LBX146
PCB153 (ng/g)	LBX153
PCB170 (ng/g)	LBX170
PCB172 (ng/g)	LBX172
PCB177 (ng/g)	LBX177
PCB178 (ng/g)	LBX178
PCB180 (ng/g)	LBX180
PCB183 (ng/g)	LBX183
PCB187 (ng/g)	LBX187
Hexachlorobenzene (ng/g)	LBXHCB
Beta-hexachlorocyclohexane (ng/g)	LBXBHC
Gamma-hexachlorocyclohexane (ng/g)	LBXGHC
p,p-DDE (ng/g)	LBXPDE
p,p-DDT (ng/g)	LBXPDT
o,p-DDT (ng/g)	LBXODT
Oxychlordane (ng/g)	LBXOXY
PCB177 (ng/g)	LBXTNA
Heptachlor Epoxide (ng/g)	LBXHPE
Mirex (ng/g)	LBXMIR
3-fluorene (ng/L)	URXP03
2-fluorene (ng/L)	URXP04
3-phenanthrene (ng/L)	URXP05
1-phenanthrene (ng/L)	URXP06
2-phenanthrene (ng/L)	URXP07
1-pyrene (ng/L)	URXP10
2-benzo[c] phenanthrene (ng/L)	URXP11
1-benzo[a] anthracene (ng/L)	URXP12
6-chrysene (ng/L)	URXP13
3-benzo[c] phenanthrene (ng/L)	URXP14
3-chrysene (ng/L)	URXP15
3-benz[a] anthracene (ng/L)	URXP16
a-Tocopherol(ug/dL)	LBXVIE
g-tocopherol(ug/dL)	LBXGTC
Retinyl palmitate(ug/dL)	LBXRPL
Retinyl stearate(ug/dL)	LBXRST
Retinol(ug/dL)	LBXVIA
Daidzein (ng/mL)	URXDAZ
o-Desmethylangolensin (O-DMA) (ng/mL)	URXDMA
Equol (ng/mL)	URXEQU
Enterodiol (ng/mL)	URXETD
Enterolactone (ng/mL)	URXETL
Genistein (ng/mL)	URXGNS
drink per day	quantity_drink_per_day
days 5 drinks in year	total_days_5drink_year
days drink in year	total_days_drink_year
#days used street drugs over past year	DUQ110
Total # of cigarettes smoked in home	SMD430
num_months_longest_job	num_months_longest_job
num_months_main_job	num_months_main_job
Age started estrogen-only pills	RHQ556
how_long_estrogen	how_long_estrogen
age_stopped_birth_control	age_stopped_birth_control
age_started_birth_control	age_started_birth_control
number of days since quit	SMQ050
Age started cigar smoking regularly	SMD160
Age started pipe smoking regularly	SMD130
FTC Tar Content	SMD100TR
FTC Nicotine Content	SMD100NI
FTC Carbon Monoxide Content	SMD100CO
Avg # cigarettes/day during past 30 days	SMD650
Avg # cigarettes/day during past 30 days	SMD090
# days smoked cigs during past 30 days	SMD641
# days smoked cigs during past 30 days	SMD080
How many years smoked this amount	SMD075
# cigarettes smoked per day now	SMD070
# cigarettes smoked per day when quit	SMD057
Age last smoked cigarettes regularly	SMD055
Age started smoking cigarettes regularly	SMD030
number_close_friends	number_close_friends
Alcohol (gm)	DR1TALCO
Caffeine (mg)	DR1TCAFF
Calcium (mg)	DR1TCALC
Carbohydrate (gm)	DR1TCARB
Cholesterol (mg)	DR1TCHOL
Copper (mg)	DR1TCOPP
Dietary fiber (gm)	DR1TFIBE
Iron (mg)	DR1TIRON
Energy (kcal)	DR1TKCAL
MFA 16:1 (Hexadecenoic) (gm)	DR1TM161
MFA 18:1 (Octadecenoic) (gm)	DR1TM181
MFA 20:1 (Eicosenoic) (gm)	DR1TM201
MFA 22:1 (Docosenoic) (gm)	DR1TM221
Magnesium (mg)	DR1TMAGN
Total monounsaturated fatty acids (gm)	DR1TMFAT
Niacin (mg)	DR1TNIAC
PFA 18:2 (Octadecadienoic) (gm)	DR1TP182
PFA 18:3 (Octadecatrienoic) (gm)	DR1TP183
PFA 18:4 (Octadecatetraenoic) (gm)	DR1TP184
PFA 20:4 (Eicosatetraenoic) (gm)	DR1TP204
PFA 20:5 (Eicosapentaenoic) (gm)	DR1TP205
PFA 22:5 (Docosapentaenoic) (gm)	DR1TP225
PFA 22:6 (Docosahexaenoic) (gm)	DR1TP226
Total polyunsaturated fatty acids (gm)	DR1TPFAT
Phosphorus (mg)	DR1TPHOS
Potassium (mg)	DR1TPOTA
Protein (gm)	DR1TPROT
SFA 4:0 (Butanoic) (gm)	DR1TS040
SFA 6:0 (Hexanoic) (gm)	DR1TS060
SFA 8:0 (Octanoic) (gm)	DR1TS080
SFA 10:0 (Decanoic) (gm)	DR1TS100
SFA 12:0 (Dodecanoic) (gm)	DR1TS120
SFA 14:0 (Tetradecanoic) (gm)	DR1TS140
SFA 16:0 (Hexadecanoic) (gm)	DR1TS160
SFA 18:0 (Octadecanoic) (gm)	DR1TS180
Selenium (mcg)	DR1TSELE
Total saturated fatty acids (gm)	DR1TSFAT
Total fat (gm)	DR1TTFAT
Theobromine (mg)	DR1TTHEO
Thiamin (Vitamin B1) (mg)	DR1TVB1
Vitamin B12 (mcg)	DR1TVB12
Riboflavin (Vitamin B2) (mg)	DR1TVB2
Vitamin B6 (mg)	DR1TVB6
Vitamin C (mg)	DR1TVC
Zinc (mg)	DR1TZINC
# of times shrimp eaten in past 30 days	DRD350HQ
# of times tuna eaten in past 30 days	DRD370BQ
# of times salmon eaten in past 30 days	DRD370MQ
# of times other fish eaten past 30 days	DRD370TQ
total supplement count	supplement_count
DSDCOUNT	DSDCOUNT
VITAMIN_B_6_mg	VITAMIN_B_6_mg
VITAMIN_B_12_mcg	VITAMIN_B_12_mcg
VITAMIN_C_mg	VITAMIN_C_mg
VITAMIN_A_IU	VITAMIN_A_IU
FOLIC_ACID_mcg	FOLIC_ACID_mcg
CALCIUM_mg	CALCIUM_mg
COPPER_mg	COPPER_mg
IRON_mg	IRON_mg
MAGNESIUM_mg	MAGNESIUM_mg
PHOSPHORUS_mg	PHOSPHORUS_mg
POTASSIUM_mg	POTASSIUM_mg
RIBOFLAVIN_mg	RIBOFLAVIN_mg
SELENIUM_mcg	SELENIUM_mcg
THIAMIN_mg	THIAMIN_mg
Uranium, urine (ng/mL)	URXUUR
Vitamin D (ng/mL)	LBXVID
Mono-n-methyl phthalate	URXMNM
Mono-(3-carboxypropyl) phthalate	URXMC1
Mono-(2-ethyl-5-hydroxyhexyl) phthalate	URXMHH
Mono-(2-ethyl-5-oxohexl) phthalate	URXMOH
Mono-isobutyl phthalate	URXMIB
PCB189 (ng/g)	LBX189
1,2,3,4,7,8-hxcdd (fg/g)	LBXD02
1,2,3,4,7,8,9-hpcdf (fg/g)	LBXF09
PCB87 (ng/g)	LBX087
PCB110 (ng/g)	LBX110
PCB149 (ng/g)	LBX149
PCB151 (ng/g)	LBX151
PCB194 (ng/g)	LBX194
PCB195 (ng/g)	LBX195
PCB196 & 203 (ng/g)	LBX196
PCB199 (ng/g)	LBD199
PCB206 (ng/g)	LBX206
Aldrin (ng/g)	LBXALD
Dieldrin (ng/g)	LBXDIE
Endrin (ng/g)	LBXEND
1-napthol (ng/L)	URXP01
2-napthol (ng/L)	URXP02
1-chrysene (ng/L)	URXP20
2-chrysene (ng/L)	URXP21
4-chrysene (ng/L)	URXP22
3-benzo(a) pyrene (ng/L)	URXP24
a-Carotene(ug/dL)	LBXALC
trans-b-carotene(ug/dL)	LBXBEC
cis-b-carotene(ug/dL)	LBXCBC
b-cryptoxanthin(ug/dL)	LBXCRY
Combined Lutein/zeaxanthin (ug/dL)	LBXLUZ
trans-lycopene(ug/dL)	LBXLYC
Beta-carotene (mcg)	DR1TBCAR
Beta-cryptoxanthin (mcg)	DR1TCRYP
Folic acid (mcg)	DR1TFA
Folate, DFE (mcg)	DR1TFDFE
Food folate (mcg)	DR1TFF
Lycopene (mcg)	DR1TLYCO
Lutein + zeaxanthin (mcg)	DR1TLZ
Retinol (mcg)	DR1TRET
Total sugars (gm)	DR1TSUGR
Vitamin A, RAE (mcg)	DR1TVARA
Vitamin K (mcg)	DR1TVK
Beryllium, urine (ng/mL)	URXUBE
Platinum, urine (ng/mL)	URXUPT
# of times crabs eaten in past 30 days	DRD350BQ
# of times oysters eaten in past 30 days	DRD350FQ
# of times breaded fish products eaten	DRD370AQ
# of times catfish eaten in past 30 days	DRD370DQ
# of times cod eaten in past 30 days	DRD370EQ
# of times flatfish eaten past 30 days	DRD370FQ
# of times clams eaten in past 30 days	DRD350AQ
# of times lobsters eaten past 30 days	DRD350DQ
# of times scallops eaten past 30 days	DRD350GQ
PCB138 (ng/g)	LBD138LC
p,p'-DDT (ng/g)	LBDPDTLC
Perfluorodecanoic acid	LBDPFDEL
Perfluorobutane sulfonic acid	LBDPFBSL
Perfluoroheptanoic acid	LBDPFHPL
Perfluorononanoic acid	LBDPFNAL
Perfluorooctane sulfonamide	LBDPFSAL
Perfluoroundecanoic acid	LBDPFUAL
Perfluorododecanoic acid	LBDPFDOL
Perfluorooctanoic acid	LBDPFOAL
